# The potential of resilience indicators to signal the risk of disease outbreaks, a systematic review and guide

**DOI:** 10.1101/2022.10.27.22281609

**Authors:** Clara Delecroix, Egbert H. van Nes, Ingrid A. van de Leemput, Ronny Rotbarth, Marten Scheffer, Quirine ten Bosch

## Abstract

To reduce the consequences of infectious disease outbreaks, the timely implementation of public health measures is crucial. Currently used early-warning systems are highly context-dependent and require a long phase of model building. A proposed solution to anticipate the onset or termination of an outbreak is the use of so-called resilience indicators. These indicators are based on the generic theory of critical slowing down and require only incidence time series. Here we assess the potential for this approach to contribute to outbreak anticipation. We systematically reviewed studies that used resilience indicators to predict outbreaks or terminations of epidemics. We identified 37 studies meeting the inclusion criteria: 21 using simulated data and 16 real-world data. 36 out of 37 studies detected significant signs of critical slowing down before a critical transition (i.e., the onset or end of an outbreak), with a sensitivity (i.e., the proportion of true positive outbreak warnings) ranging from 0.67 to 1 and a lead time ranging from 10 days to 68 months. Challenges include low resolution and limited length of time series, a too rapid increase in cases, and strong seasonal patterns which may hamper the sensitivity of resilience indicators. Alternative types of data, such as Google searches or social media data, have the potential to improve predictions in some cases. Resilience indicators may be useful when the risk of disease outbreaks is changing gradually. This may happen, for instance, when pathogens become increasingly adapted to an environment or evolve gradually to escape immunity. High-resolution monitoring is needed to reach sufficient sensitivity. If those conditions are met, resilience indicators could help improve the current practice of prediction, facilitating timely outbreak response. We provide a step-by-step guide on the use of resilience indicators in infectious disease epidemiology, and guidance on the relevant situations to use this approach.
