## Supplementary material for "The potential of resilience indicators to signal the risk of disease outbreaks, a systematic review and guide": Table S2

### Sheet: Stats on included studies
Title	Authors	Year	Database	Type of paper	Reported best performing indicator	Research question	Transition anticipated	Disease	Lead time	Performance	Method to estimate the performance	False positive rate	Performance variance	Performance AR
A mathematical framework for critical transitions: Normal forms, variance and applications	C. Kuehn	2013	Scopus - citing Nature publication	Simulation study	Variance	Adaptative network	Onset of outbreak	Not specified	Not specified	Not specified	Not specified	Not specified	Not specified	Not specified
Theory of early warning signals of disease emergenceand leading indicators of elimination	S. M. O'Regan and J. M. Drake	2013	Pubmed	Simulation study	Autocorrelation, variance, coefficient of variation	Compare behvaior between disease elimination and onset of an outbreak	Onset of outbreak and Disease elimination	Not specified	Not specified	elimination: 0.567-0.998 emergence: 0.505-0.625	AUC (Kendall tau) (Fig 10-13)	Not specified	0.5-0.97	0.52-0.99
Early warning signs for saddle-escape transitions in complex networks	C. Kuehn, G. Zschaler and T. Gross	2015	Pubmed	Simulation study supported by a case study	Eigen value estimated using logarithmic distance	New type of critical transition: saddle escape	Onset of outbreak	Measles	Not specified	Rather bad: ROC close to the diagonal	ROC	Not specified	Not specified	Not specified
Leading indicators of mosquito-borne disease elimination	S. M. O’Regan, J. W. Lillie and J. M. Drake	2016	Scopus - citing Nature publication	Simulation study	Variance, coefficient of variation	Anticipate disease elimination because of control measures	Disease elimination	Mosquito-borne, not specified	Not specified	0.56-1	AUC (Kendall tau) (Fig 10-13)	Not specified	0.5 - 1	0.56-0.98
Anticipating the emergence of infectious diseases	T. S. Brett, J. M. Drake and P. Rohani	2017	Pubmed	Simulation study	Mean, variance, autocorrelation, index of dispersion	Emergence of a new pathogen - Birth-Death-Immigration process	Onset of outbreak	Not specified	Not specified	Not specified	range in R0 over which a specific reading of an EWS lies within the 90% CI	Not specified	Not specified	Not specified
Monitoring the path to the elimination of infectious diseases	J. M. Drake and S. I. Hay	2017	Scopus - citing Science publication	Simulation study	Coefficient of variation	Anticipate disease elimination because of control measures	Disease elimination	Smallpox	Not specified	Not specified	Not specified	Not specified	Not specified	Not specified
Socio-ecological dynamics and challenges to the governance of Neglected Tropical Disease control	E. Michael and S. Madon	2017	Scopus - citing Nature publication	Case study	Autocorrelation (only one tested)	Anticipate elimination of lymphatic filiarisis after MDA	Disease elimination	Lymphatic filiarisis	Not specified	Not specified	Not specified	Not specified	Not specified	Not specified
Forecasting infectious disease emergence subject to seasonal forcing	P. B. Miller, E. B. O'Dea, P. Rohani and J. M. Drake	2017	Pubmed	Simulation study	Mean, variance, wavelet filtering	Effet of periodicity and detrending	Onset of outbreak	Not specified, disease with seasonal transmission (e.g., pertussis, measles)	Not specified	0.58-0.93	AUC (Fig 2-3)	Not specified	0.88-0.92	0.7-0.9
Critical dynamics in population vaccinating behavior	A. D. Pananos, T. M. Bury, C. Wang, J. Schonfeld, S. P. Mohanty, B. Nyhan, M. Salathé and C. T. Bauch	2017	Pubmed	Simulation study supported by a case study	Variance, Coefficient of variation	Effet of periodicity and detrending	Onset of outbreak	Measles	Not specified	0.63-0.67	Proportion of stochastic realizations	Not specified	0.66	0.67
Anticipating epidemic transitions with imperfect data	T. S. Brett, E. B. O'Dea, É. Marty, P. B. Miller, A. W. Park, J. M. Drake and P. Rohani	2018	Pubmed	Simulation study	Mean, variance	Imperfect data, aggregated or underreported	Onset of outbreak	Not specified	Not specified	0.55-1	AUC (fig 4-6)	Not specified	0.88-0.99	0.2-1
Spatial correlation as an early warning signal of regime shifts in a multiplex disease-behaviour network	P. C. Jentsch, M. Anand and C. T. Bauch	2018	Pubmed	Simulation study	Autocorrelation (but failed at identifying clear transition)	Anticipate disease resurgence	Onset of outbreak	Not specified	Not specified	Not specified	Not specified	Not specified	Not specified	Not specified
Estimating the distance to an epidemic threshold	E. B. O'Dea, A. W. Park and J. M. Drake	2018	Scopus - citing Nature publication	Simulation study	Distance to threshold estimated from eigen values and autocovariance	Requirements for good performance	Onset of outbreak	Not specified	Not specified	Not specified	Not specified	Not specified	Not specified	Not specified
How Stochasticity Influences Leading Indicators of Critical Transitions	S. M. O'Regan and D. L. Burton	2018	Pubmed	Simulation study	Autocorrelation, coefficient of variation	Differences in pattern induced because of different stochasticity	Onset of outbreak and Disease elimination	Not specified	Not specified	Not specified	Not specified	Not specified	Not specified	Not specified
The statistics of epidemic transitions	J. M. Drake, T. S. Brett, S. Chen, B. I. Epureanu, M. J. Ferrari, É. Marty, P. B. Miller, E. B. O'Dea, S. M. O'Regan, A. W. Park and P. Rohani	2019	Pubmed	Simulation study	Not specified	How to anticipate disease elimination	Onset of outbreak and Disease elimination	Not specified	Not specified	Not specified	Not specified	Not specified	Not specified	Not specified
The problem of detrending when analysing potential indicators of disease elimination	A. Gama Dessavre, E. Southall, M. J. Tildesley and L. Dyson	2019	Scopus - citing Science publication	Simulation study	Coefficient of variation, variance	Effect of detrending on the performance of EWS and size of the rolling window	Disease elimination	Not specified	Not specified	0.59-1	AUC (fig 2)	Not specified	0.59-1	Not specified
Disentangling reporting and disease transmission	E. B. O'Dea and J. M. Drake	2019	Scopus - citing Nature publication	Simulation study	Second factorial moment, mean of variance in multiple time series	Underreporting	Onset of outbreak	Not specified	Not specified	Not specified	Not specified	Not specified	Not specified	Not specified
Detecting early-warning signals of influenza outbreak based on dynamic network marker	P. Chen, E. Chen, L. Chen, X. J. Zhou and R. Liu	2019	Pubmed	Case study	DNM score	Use DNM score to anticipate flu outbreaks	Onset of outbreak	Influenza	3 - 9 weeks	0.898	AUC	Not specified	Not specified	Not specified
Detecting critical slowing down in high-dimensional epidemiological systems	T. Brett, M. Ajelli, Q. H. Liu, M. G. Krauland, J. J. Grefenstette, W. G. van Panhuis, A. Vespignani, J. M. Drake and P. Rohani	2020	Pubmed	Simulation study	Mean, variance	High dimensionnal models	Onset of outbreak	Not specified	12 months	0.67-0.81	AUC (fig 7)	Not specified	0.82	0.68
Dynamical footprints enable detection of disease emergence	T. S. Brett and P. Rohani	2020	Pubmed	Simulation study supported by a case study	Composite of Skewness, kurtosis and coefficient of variation	Composite of indicators for better performance	Onset of outbreak	Mumps, pertussis, Plague, Dengue	6 months - 4 years	0.99	AUC (fig 3-4)	0.3-0.5 states raising false alarms	Not specified	Not specified
Early warning signals of malaria resurgence in Kericho, Kenya	M. J. Harris, S. I. Hay and J. M. Drake	2020	Pubmed	Case study	Variance (but indicators perform differently depending on the time prior to the transition), Autocovariance, Autocorrelation, Decay time	Anticipate in real data	Onset of outbreak	Malaria	6-24 months	Not specified	Not specified because case study	Not specified	Not specified	Not specified
Anticipating the Novel Coronavirus Disease (COVID-19) Pandemic	T. Kaur, S. Sarkar, S. Chowdhury, S. K. Sinha, M. K. Jolly and P. S. Dutta	2020	Scopus - citing Science publication	Case study	Variance	Anticipate the covid-19 epidemic based on incidence data in 9 countries	Onset of outbreak	COVID-19	Not specified	Not specified	Not specified	Not specified	Not specified	Not specified
Predicting the Outbreak Risks and Inflection Points of COVID-19 Pandemic with Classic Ecological Theories	Z. Ma	2020	Scopus - citing Nature publication	Case study	Failed	Anticipate covid19 outbreak	Onset of outbreak	COVID-19	Not specified	Not specified	Not specified	Not specified	Not specified	Not specified
Prediction of bifurcations by varying critical parameters of COVID-19	F. Nazarimehr, V. T. Pham and T. Kapitaniak	2020	Scopus - citing Science publication	Simulation study	Autocorrelation	Anticipate covid19 outbreak	Onset of outbreak	COVID-19	Not specified	Not specified	Not specified	Not specified	Not specified	Not specified
Transient indicators of tipping points in infectious diseases	S. M. O'Regan, E. B. O'Dea, P. Rohani and J. M. Drake	2020	Scopus - citing Nature publication	Simulation study supported by a case study	Maximum amplitude, reactivity, mean	Anticipate transient dynamics	Onset of outbreak	Pertussis and measles	Not specified	0.5-1	AUC	Not specified	0.52-0.72	0.48-0.54
Spatial early warning signals of social and epidemiological tipping points in a coupled behaviour-disease network	B. Phillips, M. Anand and C. T. Bauch	2020	Pubmed	Simulation study	Mutual information and dissimilar join counts	Anticipate disease resurgence with coupled social epidemiological model	Onset of outbreak	Not specified	Not specified	Not specified	Not specified	Not specified	Not specified	Not specified
Prospects for detecting early warning signals in discrete event sequence data: Application to epidemiological incidence data	E. Southall, M. J. Tildesley and L. Dyson	2020	Pubmed	Simulation study	Variance, Autocorrelation, Coefficient of variation	Incidence data vs prevalence data / onset vs elimination	Onset of outbreak and Disease elimination	Not specified	Not specified	0.03-0.99	AUC (fig 3)	Not specified	0.1-0.99	0.6-0.95
Real-Time Forecast of Influenza Outbreak Using Dynamic Network Marker Based on Minimum Spanning Tree	K. Yang, J. Xie, R. Xie, Y. Pan, R. Liu and P. Chen	2020	Scopus	Case study	DNM score	Use DNM score to anticipate flu outbreaks	Onset of outbreak	Influenza	4 weeks on average	0.74-0.9	AUC	Not specified	Not specified	Not specified
Deep learning for early warning signals of tipping points	T. M. Bury, R. I. Sujith, I. Pavithran, M. Scheffer, T. M. Lenton, M. Anand and C. T. Bauch	2021	Pubmed	Simulation study	Deep learning algorithm	Performance of deep learning algorithm compared to resilience indicators	Onset of outbreak	Not specified	Not specified	0.56-0.94	AUC (fig 2 D-E)	Not specified	0.59-0.94	0.56-0.89
Early warning signal reliability varies with COVID-19 waves	D. A. O'Brien and C. F. Clements	2021	Pubmed	Case study	Composite of skewness and variance	Anticipate covid19 outbreak	Onset of outbreak	COVID-19	0 - 48 days	0.22-0.62 false negative rate, sensitivity 0.66	Number of waves anticipated (UK data)	Not specified	Not specified	Not specified
Early warning signals of infectious disease transitions: a review	E. Southall, T. S. Brett, M. J. Tildesley and L. Dyson	2021	Pubmed	Case study	Variance, Autocorrelation	Anticipate pertussis re-emergence	Onset of outbreak	Pertussis	Not specified	Not specified	Not specified	Not specified	Not specified	Not specified
Forecasting the COVID-19 transmission in Italy based on the minimum spanning tree of dynamic region network	M. Dong, X. Zhang, K. Yang, R. Liu and P. Chen	2021	Pubmed	Case study	DNM score (landscape network entropy)	Use DNM score to anticipate covid19 outbreaks	Onset of outbreak	COVID-19	10-15 days	AUC 0.93	AUC	Not specified	Not specified	Not specified
Predicting local COVID-19 outbreaks and infectious disease epidemics based on landscape network entropy	R. Liu, J. Zhong, R. Hong, E. Chen, K. Aihara, P. Chen and L. Chen	2021		Case study	DNM score	Use DNM score to anticipate covid19 outbreaks	Onset of outbreak	COVID-19	3 - 43 days	1	Number of waves anticipated	Not specified	Not specified	Not specified
Overlapping timescales obscure early warning signals of the second COVID-19 wave	F. Dablander, H. Heesterbeek, D. Borsboom and J. M. Drake	2022	Pubmed	Simulation study supported by a case study	Mean, Skewness, Variance	Anticipate covid19 outbreak	Onset of outbreak	COVID-19	Not specified	real-data: 16/27 countries	AUC (fig 5)	Not specified	0.4-0.99	0.3-0.8
Performance of early warning signals for disease re-emergence: A case study on COVID-19 data	D. Proverbio, F. Kemp, S. Magni and J. Gonçalves	2022	Pubmed	Case study	Variance	Anticipate covid19 outbreak	Onset of outbreak	COVID-19	5 days	0.04-0.71	AUC	Not specified	0.1-0.71	0.28-0.53
Anticipating infectious disease re-emergence and elimination: a test of early warning signals using empirically based models	A. T. Tredennick, E. B. O'Dea, M. J. Ferrari, A. W. Park, P. Rohani and J. M. Drake	2022	Pubmed	Simulation study	Variance, mean, index of dispersion, autocovariance, Autocorrelation	Performance of resilience indicators depending of the speed of change of the driver	Onset of outbreak and Disease elimination	Measles	Not specified	0.1-0.9	AUC (fig 3)	Not specified	0.6-0.99	0.55-0.9
Controlling epidemic extinction using early warning signals	W. Ullon and E. Forgoston	2022	Pubmed	Simulation study	Autocorrelation	Effect of control measures implemented using resilience indicators	Disease elimination	Not specified	Not specified	Not specified	Not specified	Not specified	Not specified	Not specified
A novel method to detect the early warning signal of COVID-19 transmission	M. Li, S. Ma and Z. Liu	2022	Pubmed	Case study	DNM score (landscape network entropy)	Use DNM score to anticipate covid19 outbreaks	Onset of outbreak	COVID-19	15 days - 2 months	AUC 0.825	Not specified	Not specified	Not specified	Not specified
