## Supplementary material for "The potential of resilience indicators to signal the risk of disease outbreaks, a systematic review and guide": Table S1

### Sheet: Sheet1
Indicator	Definition	Usage	Remarks/ advantages / drawbacks	Reference
Resilience indicators
Mean	Average value of the time series	Any tipping point
Variance	How far the time series is spread out from their average value	Any tipping point	Trend can be inverted depending on the process/tipping point	Dakos et al. 2012 (original reference)
Autocorrelation	Similarity between observations	Any tipping point	Computationally intensive	Dakos et al. 2012 (original reference)
Skewness	Measure of the asymmetry of the probability distribution of a real-valued random variable about its mean	Any tipping point	Good in a weighted combination of indicators	Dakos et al. 2012 (original reference)
Kurtosis	Statistical measure defining how heavily the tails of a distribution differ from the tails of a normal distribution	Any tipping point	Good in a weighted combination of indicators	Dakos et al. 2012 (original reference)
Coefficient of variation	Normalized measure of the dispersion of a probability distribution	Any tipping point	Good in a weighted combination of indicators	Dakos et al. 2012 (original reference)
Index of dispersion	Normalized measure of the dispersion of a probability distribution	Any tipping point		Brett and Rohani 2020 ; Dakos et al. 2012 (original reference)
(Spectral) Density ratio	Spectral ratio of the spectral density at low-frequency to the spectral density at high-frequency. Gives indication about spectral reddening	Change in the attractors / tipping delay	Power spectrum analysis, indication about spectral reddening	Kaur et al. 2020 (citing Biggs et al. 2008) ; Dakos et al. 2012 (original reference)
Power spectrum	Power spectrum analysis partitions the amount of variation in a time series into different frequencies. A system close to a transition tends to show spectral reddening: higher variation at low frequencies			O'Regan and Burton 2018 ; Kleinen et al. 2003 (original reference)
Wavelet filtered reddening	Any quantity proportional to the variance of the time series after it is filtered to include only its components in a wavelet transform’s frequency domain with scales ranging from sj1 to sj2	System subject to seasonal forcing / periodic behavior but could be used for any tipping point	Does not require the choice of a bandwith	Miller et al. 2017 ; Dakos et al. 2012 (original reference)
Wavelet spectral reddening	Median scale of the wavelet spectral density at a given time index t	System subject to seasonal forcing / periodic behavior but could be used for any tipping point	Quantify any increasing dominance of the low frequency components of the power spectrum associated with the decreasing stability of an equilibrium Does not require the choice of a bandwith	Miller et al. 2017 ; Dakos et al. 2012 (original reference)
Second factorial moment	Expectation of the falling factorial of a random variable.	If a variation in the reporting probability is expected	Insensitive to variation of the reporting probability	O'Dea et al. 2019, Hopcraft et al. 2014 (original reference)
Moran's coefficient	Quantifies spatial correlation	n-layer multiplex network (coupled disease-behavior model)	Derived from the linear combination of join counts. Positive values signify spatial correlation, negative values signify anticorrelation	Phillips et al. 2020 ; Fischer et al. 2009 (original reference)
Dynamic network markers (DNM)
Landscape network entropy index (or landscape dynamic network (bio)marker)	Average of the local network entropy of all the locations. The local network entropy is a measure of the correlation between any pair of locations.	When incidence time series for different locations are available. The locations can then be integrated into a regional network structure to calculate DNM.	More robust than some deep-learning algorithms, but require data about locations and the implementation of a regional network structure.	Chen et al. 2019
Minimum spanning tree	Measure the dynamical change of a city network	When incidence time series for different locations are available. The locations can then be integrated into a regional network structure to calculate DNM.	Possible to use the Kruskal to calculate the minimum spanning tree.	Yang et al. 2020
Complexity indicators
Mutual information	Entropy-based quantifcation of the “shared information” of two random variables quantifying how knowledge of one decreases the uncertainty of the other and vice versa	n-layer multiplex network (coupled disease-behavior model)	Able to quantify non-linear dependence Computationally intensive	Phillips et al. 2020 ; Bossomaier et al. 2013 (original reference)
Joint counts	Quantify the degree of clustering by giving the number of adjacencies between agents of diferent types	n-layer multiplex network (coupled disease-behavior model)	Easy computability (counting pairs of a given type)	Phillips et al. 2020 ; Fortin et al. 2014 (original reference)
Geary's C coefficient	Quantifies spatial correlation based on cross-product and accounts for the difference in opinion between two neighbors	n-layer multiplex network (coupled disease-behavior model)		Phillips et al. 2020 ; Fischer et al. 2009 (original reference)
Kolmogorov complexity	Length of the minimal computer program needed to reproduce the sequence of data (longer computer programs = more complex data)	On detrended data	Increased correlation and autocorrelation near the transition may result in a decrease in complexity	Brett et al. 2017 ; Cover et al. 1991 (original reference)
Shannon entropy	Measure of the information content of the time series	With stationnary processes	As R0 approaches one, the probability of rare large outbreaks increases, which suggests the entropy will also increase near the transition. Inexact if the process is non stationary	Brett et al. 2017 ; Cover et al. 1991 (original reference)
